# Development of an amplicon-based sequencing approach in response to the global emergence of human monkeypox virus

**DOI:** 10.1101/2022.10.14.22280783

**Authors:** Nicholas F.G. Chen, Chrispin Chaguza, Luc Gagne, Matthew Doucette, Sandra Smole, Erika Buzby, Joshua Hall, Stephanie Ash, Rachel Harrington, Seana Cofsky, Selina Clancy, Curtis J. Kapsak, Joel Sevinsky, Kevin Libuit, Daniel J. Park, Peera Hemarajata, Jacob M. Garrigues, Nicole M. Green, Sean Sierra-Patev, Kristin Carpenter-Azevedo, Richard C. Huard, Claire Pearson, Kutluhan Incekara, Christina Nishimura, Jian Ping Huang, Emily Gagnon, Ethan Reever, Jafar Razeq, Anthony Muyombwe, Vítor Borges, Rita Ferreira, Daniel Sobral, Silvia Duarte, Daniela Santos, Luís Vieira, João Paulo Gomes, Carly Aquino, Isabella M. Savino, Karinda Felton, Moneeb Bajwa, Nyjil Hayward, Holly Miller, Allison Naumann, Ria Allman, Neel Greer, Amary Fall, Heba H. Mostafa, Martin P. McHugh, Daniel M. Maloney, Rebecca Dewar, Juliet Kenicer, Abby Parker, Katharine Mathers, Jonathan Wild, Seb Cotton, Kate E. Templeton, George Churchwell, Philip A. Lee, Maria Pedrosa, Brenna McGruder, Sarah Schmedes, Matthew R. Plumb, Xiong Wang, Regina Bones Barcellos, Fernanda M.S. Godinho, Richard Steiner Salvato, Aimee Ceniseros, Mallery I. Breban, Nathan D. Grubaugh, Glen R. Gallagher, Chantal B.F. Vogels

## Abstract

The 2022 multi-country monkeypox (mpox) outbreak concurrent with the ongoing COVID-19 pandemic has further highlighted the need for genomic surveillance and rapid pathogen whole genome sequencing. While metagenomic sequencing approaches have been used to sequence many of the early mpox infections, these methods are resource intensive and require samples with high viral DNA concentrations. Given the atypical clinical presentation of cases associated with the outbreak and uncertainty regarding viral load across both the course of infection and anatomical body sites, there was an urgent need for a more sensitive and broadly applicable sequencing approach. Highly multiplexed amplicon-based sequencing (PrimalSeq) was initially developed for sequencing of Zika virus, and later adapted as the main sequencing approach for SARS-CoV-2. Here, we used PrimalScheme to develop a primer scheme for human monkeypox virus that can be used with many sequencing and bioinformatics pipelines implemented in public health laboratories during the COVID-19 pandemic. We sequenced clinical samples that tested presumptive positive for human monkeypox virus with amplicon-based and metagenomic sequencing approaches. We found notably higher genome coverage across the virus genome, with minimal amplicon drop-outs, in using the amplicon-based sequencing approach, particularly in higher PCR cycle threshold (lower DNA titer) samples. Further testing demonstrated that Ct value correlated with the number of sequencing reads and influenced the percent genome coverage. To maximize genome coverage when resources are limited, we recommend selecting samples with a PCR cycle threshold below 31 Ct and generating 1 million sequencing reads per sample. To support national and international public health genomic surveillance efforts, we sent out primer pool aliquots to 10 laboratories across the United States, United Kingdom, Brazil, and Portugal. These public health laboratories successfully implemented the human monkeypox virus primer scheme in various amplicon sequencing workflows and with different sample types across a range of Ct values. Thus, we show that amplicon based sequencing can provide a rapidly deployable, cost-effective, and flexible approach to pathogen whole genome sequencing in response to newly emerging pathogens. Importantly, through the implementation of our primer scheme into existing SARS-CoV-2 workflows and across a range of sample types and sequencing platforms, we further demonstrate the potential of this approach for rapid outbreak response.
