## Supplementary Table 1 for "Development of an amplicon-based sequencing approach in response to the global emergence of human monkeypox virus"

### Sheet: Supplementary_Table_1
Reference genome	Primer	Pool	Sequence	Size	%GC	Tm (use 65)	Start	End	Target_length
MT903345	MPXV_1_LEFT	1	AGCAGTGTCCCCTACATGGATT	22	50	61.35	357	378	2061
MT903345	MPXV_1_RIGHT	1	AGGAGCATCAGGGTGTAGAACA	22	50	61.01	2396	2417
MT903345	MPXV_2_LEFT	2	GTCGGTGTTTGGTCTTGCTTTG	22	50	60.97	1440	1461	1936
MT903345	MPXV_2_RIGHT	2	TCTCCCTACGACGATCACTACG	22	54.55	60.98	3354	3375
MT903345	MPXV_3_LEFT	1	AATCTGGAAGCGTAAGTTCCCG	22	50	60.86	2607	2628	2009
MT903345	MPXV_3_RIGHT	1	CGAGATTGTGCGCATCGTTAAC	22	50	61.01	4594	4615
MT903345	MPXV_4_LEFT	2	CGCGTAGATGAATCGCTTCTCA	22	50	61.03	3991	4012	1617
MT903345	MPXV_4_RIGHT	2	GGGGATTCCTTGTAGATGAACCC	23	52.17	60.69	5585	5607
MT903345	MPXV_5_LEFT	1	ACCTGCTCGGTTACTTCTGTGT	22	50	61.79	4992	5013	2058
MT903345	MPXV_5_RIGHT	1	TGAGAGCGAGAGTGACAGTGAT	22	50	61.06	7028	7049
MT903345	MPXV_6_LEFT	2	TCGTGAAACTGCTCATCGACAG	22	50	61.1	6135	6156	2090
MT903345	MPXV_6_RIGHT	2	TGATACGGAACCACCCACTGTA	22	50	61.01	8203	8224
MT903345	MPXV_7_LEFT	1	CGACTCCCTTGTGTGTAACGTT	22	50	60.98	7418	7439	2010
MT903345	MPXV_7_RIGHT	1	GGCAGAGACAATTACCGATCGG	22	54.55	61.3	9406	9427
MT903345	MPXV_8_LEFT	2	ACACGTACGCGCTTATTCATCA	22	45.45	60.91	8859	8880	1810
MT903345	MPXV_8_RIGHT	2	GGGTGGTGGCATCAAAGAAGAT	22	50	61.07	10647	10668
MT903345	MPXV_9_LEFT	1	TTGGCTAATCGATTTCGGGCTT	22	45.45	60.86	9768	9789	1986
MT903345	MPXV_9_RIGHT	1	TCTCGATGATGGAGAGATCCCG	22	54.55	61.06	11732	11753
MT903345	MPXV_10_LEFT	2	AGCTAAACCCAGGCATACGTTC	22	50	60.86	10730	10751	2173
MT903345	MPXV_10_RIGHT	2	TGAGGAGGTGGTTCTCGATGAA	22	50	61.01	12881	12902
MT903345	MPXV_11_LEFT	1	TTAACAACTTCCGGACGCACAT	22	45.45	60.99	12291	12312	1752
MT903345	MPXV_11_RIGHT	1	TATCGAGTCGCATAGTGTTGCC	22	50	60.72	14021	14042
MT903345	MPXV_12_LEFT	2	TACACCTCCGTTAACACCTCCA	22	50	60.94	13080	13101	2290
MT903345	MPXV_12_RIGHT	2	TCATGCTTCCCAAACGTGCTAA	22	45.45	60.99	15348	15369
MT903345	MPXV_13_LEFT	1	CACATCTCGTTTTCGTGCGAAA	22	45.45	60.52	14664	14685	2092
MT903345	MPXV_13_RIGHT	1	ATCAAGTTCGCTGCCGGAATAA	22	45.45	60.86	16734	16755
MT903345	MPXV_14_LEFT	2	TTGCGGACATGTTACACTCCTT	22	45.45	60.41	15867	15888	2272
MT903345	MPXV_14_RIGHT	2	TCACTCTGTGCAACGATGATGG	22	50	61.11	18117	18138
MT903345	MPXV_15_LEFT	1	GCGTTGTCTGTATTCTGGAGCT	22	50	60.85	17283	17304	2002
MT903345	MPXV_15_RIGHT	1	TGGGGAAATTATTACGGCGTCT	22	45.45	60.01	19263	19284
MT903345	MPXV_16_LEFT	2	TCAAGTGGTGGGGATCCATAGT	22	50	60.75	18295	18316	1984
MT903345	MPXV_16_RIGHT	2	TATCCGACGGTCCATTGCTAGA	22	50	60.93	20257	20278
MT903345	MPXV_17_LEFT	1	ATGGCAAATCTAACTGCGGGTT	22	45.45	61.07	19741	19762	1972
MT903345	MPXV_17_RIGHT	1	ATTGAGCCCAGCGCATCTTATT	22	45.45	60.93	21691	21712
MT903345	MPXV_18_LEFT	2	ATTGCAGAGGACGTCATGATCG	22	50	60.98	21070	21091	1801
MT903345	MPXV_18_RIGHT	2	TCTGTTGTTTACCACTCAGCGG	22	50	60.99	22849	22870
MT903345	MPXV_19_LEFT	1	CAACAACGGACCACATCCTTCT	22	50	60.99	22030	22051	1924
MT903345	MPXV_19_RIGHT	1	TTCCATTACATCAGGCAGCCAC	22	50	61.13	23932	23953
MT903345	MPXV_20_LEFT	2	AGTGAGTTCGGCGACAAAGTAC	22	50	61.04	23059	23080	1844
MT903345	MPXV_20_RIGHT	2	AAACGGTTCCCATGATGAACGT	22	45.45	60.99	24881	24902
MT903345	MPXV_21_LEFT	1	CAATGCTCCAGCGTTCAACAAC	22	50	61.35	23976	23997	2207
MT903345	MPXV_21_RIGHT	1	ATGCTGATCCTCCCATTCCGTA	22	50	61.21	26161	26182
MT903345	MPXV_22_LEFT	2	ACCTGATGCAGACAATAGCGAC	22	50	60.92	25312	25333	2263
MT903345	MPXV_22_RIGHT	2	CAGACGCTGTTCCAAGACTGAA	22	50	60.98	27553	27574
MT903345	MPXV_23_LEFT	1	GTATCGTACTTCAACTCCGGCC	22	54.55	60.97	26811	26832	2071
MT903345	MPXV_23_RIGHT	1	AGGGTTTGGGTGTAAGATTGGC	22	50	61.01	28860	28881
MT903345	MPXV_24_LEFT	2	CCAGAATGTTCACCAGCTCCAT	22	50	60.8	27859	27880	2205
MT903345	MPXV_24_RIGHT	2	ATGATCAGTGGCAGTTTGGACC	22	50	61.06	30042	30063
MT903345	MPXV_25_LEFT	1	CACCGCCTCCTATATCAATGCC	22	54.55	61.12	29493	29514	1587
MT903345	MPXV_25_RIGHT	1	CTTTCGCACACATTTACGCCAA	22	45.45	60.78	31058	31079
MT903345	MPXV_26_LEFT	2	GGATGCCACTGCTGGATTACAT	22	50	60.93	30137	30158	2312
MT903345	MPXV_26_RIGHT	2	TGATAATGCATCTTCCGTGCCC	22	50	61.25	32427	32448
MT903345	MPXV_27_LEFT	1	ATAACCGGCGCTGTCATGTATC	22	50	61.05	31731	31752	1840
MT903345	MPXV_27_RIGHT	1	GGATGAATCCGAAGCACGTGTA	22	50	60.92	33549	33570
MT903345	MPXV_28_LEFT	2	TCCTCTGTGGCTAGCGCTATAA	22	50	60.94	33001	33022	1986
MT903345	MPXV_28_RIGHT	2	GACTTTTCCCAAGTGGCTGGAA	22	50	61.2	34965	34986
MT903345	MPXV_29_LEFT	1	CCACGGATCGTAATACGGCAAT	22	50	61.04	34182	34203	2185
MT903345	MPXV_29_RIGHT	1	ACAGGCAACAATTGGAATTGGC	22	45.45	60.73	36345	36366
MT903345	MPXV_30_LEFT	2	GTAAACTCCGCCGTAGTTTCCA	22	50	60.79	35633	35654	1760
MT903345	MPXV_30_RIGHT	2	TGACTTGAACGCAGTCACAACA	22	45.45	61.11	37371	37392
MT903345	MPXV_31_LEFT	1	GAGCAGCGATTTTGGCGTTATC	22	50	61.03	36424	36445	2232
MT903345	MPXV_31_RIGHT	1	TGAATGGCTGTCGTCAAAAGGT	22	45.45	60.93	38634	38655
MT903345	MPXV_32_LEFT	2	ACGCTCCTGATTGTGTTTCGAA	22	45.45	60.99	37904	37925	1785
MT903345	MPXV_32_RIGHT	2	GGTTGAATTTATGCTCTGCGGC	22	50	60.97	39667	39688
MT903345	MPXV_33_LEFT	1	ACCACGACCTTCTTCATTTCGT	22	45.45	60.41	38940	38961	2022
MT903345	MPXV_33_RIGHT	1	TCGCCGTTTCATTTTCAACAGC	22	45.45	61.03	40940	40961
MT903345	MPXV_34_LEFT	2	AAGCGCTCCCCTAGTAGTACTC	22	54.55	60.93	40026	40047	2126
MT903345	MPXV_34_RIGHT	2	CGAAGGTCTTCTCTCACACGTG	22	54.55	61.09	42130	42151
MT903345	MPXV_35_LEFT	1	CCCCGCAATACTCCTCATTACG	22	54.55	61.05	41187	41208	2088
MT903345	MPXV_35_RIGHT	1	ACGTCGCTGTAATAGACAAGGC	22	50	60.91	43253	43274
MT903345	MPXV_36_LEFT	2	CGATGTGTCGGCGTTAAGATCT	22	50	60.97	42577	42598	1839
MT903345	MPXV_36_RIGHT	2	CGCTGCGTTTAAAAGCCTCATT	22	45.45	60.85	44394	44415
MT903345	MPXV_37_LEFT	1	AACTACTGTCTCCAGAGCTCGC	22	54.55	61.96	43814	43835	2035
MT903345	MPXV_37_RIGHT	1	TATCTGCACGAGGACAAGGCTA	22	50	61.13	45827	45848
MT903345	MPXV_38_LEFT	2	CCCTAGGACGAACTACTGCCAT	22	54.55	61.46	45266	45287	1917
MT903345	MPXV_38_RIGHT	2	ATAAACCGTCCATTGCCACACA	22	45.45	61	47161	47182
MT903345	MPXV_39_LEFT	1	CTGTAGGCCGTGTATCAGCATC	22	54.55	61.04	46385	46406	2219
MT903345	MPXV_39_RIGHT	1	GTCCATGTATTCGGCAACCTCT	22	50	60.6	48582	48603
MT903345	MPXV_40_LEFT	2	TCGCTGCTTTACATGTTTCCCA	22	45.45	60.99	47888	47909	1692
MT903345	MPXV_40_RIGHT	2	AGTTCAGCCGTCTACTCTTGGA	22	50	61	49558	49579
MT903345	MPXV_41_LEFT	1	TCTGAGATAAAACAGGGACGCG	22	50	60.6	49015	49036	1968
MT903345	MPXV_41_RIGHT	1	TCGTTTGTTGGAAGGGCAGAAA	22	45.45	61.13	50961	50982
MT903345	MPXV_42_LEFT	2	CGTTGCAACAATTCAGACTCCC	22	50	60.53	50016	50037	2320
MT903345	MPXV_42_RIGHT	2	ACGGTATGTTACGGTTTGCCAA	22	45.45	60.99	52314	52335
MT903345	MPXV_43_LEFT	1	AAGAGCGACGTACAACTGTTGT	22	45.45	60.66	51410	51431	1995
MT903345	MPXV_43_RIGHT	1	GCGTTCAGTTGCATGGGTAAAG	22	50	60.85	53383	53404
MT903345	MPXV_44_LEFT	2	ACGACACCGACTAATGTTTCCG	22	50	61.1	52746	52767	1653
MT903345	MPXV_44_RIGHT	2	ATCCAGATGTCGAAATGGCGAG	22	50	60.98	54377	54398
MT903345	MPXV_45_LEFT	1	ACATCCTCTATCGACGGCTTCT	22	50	60.93	53798	53819	1734
MT903345	MPXV_45_RIGHT	1	CGGACACTACATCGAGAAGACG	22	54.55	60.71	55510	55531
MT903345	MPXV_46_LEFT	2	CACGGCATGGTTTCTGTGACTA	22	50	61.05	54853	54874	2000
MT903345	MPXV_46_RIGHT	2	CGGGACCAAATGTAGTCAAGCT	22	50	60.8	56831	56852
MT903345	MPXV_47_LEFT	1	CAGCATGGTACGTCTGACAACA	22	50	61.04	55975	55996	1938
MT903345	MPXV_47_RIGHT	1	AAGGATCCTAGGATCGCTAGCA	22	50	60.41	57891	57912
MT903345	MPXV_48_LEFT	2	CCCAATGCGTCCATGTTGTCTA	22	50	61.12	57234	57255	2021
MT903345	MPXV_48_RIGHT	2	TTTGCATAGTCTTTCGGCGGAA	22	45.45	61.05	59233	59254
MT903345	MPXV_49_LEFT	1	CCAATACCAACCCCAACAACCT	22	50	60.94	58684	58705	1639
MT903345	MPXV_49_RIGHT	1	ACCGTCGGATCTTTGGAATTGG	22	50	61.12	60301	60322
MT903345	MPXV_50_LEFT	2	ATAGGACTAGCCGCGGTAACTT	22	50	61.2	59318	59339	1993
MT903345	MPXV_50_RIGHT	2	TGGCAGGGGGAATAGGTCTATC	22	54.55	60.95	61289	61310
MT903345	MPXV_51_LEFT	1	CACGGCTACCTCATTAGCATCC	22	54.55	61.05	60712	60733	1896
MT903345	MPXV_51_RIGHT	1	GCGATATCTAGAAGCGGTGTGG	22	54.55	61.1	62586	62607
MT903345	MPXV_52_LEFT	2	TATGGCTATTCTGGCGGCTAGA	22	50	61.01	61792	61813	2172
MT903345	MPXV_52_RIGHT	2	CCGGAGGCAATATTCCAACTGA	22	50	60.6	63942	63963
MT903345	MPXV_53_LEFT	1	TCACCACGTGTGTTTCAGGATC	22	50	60.99	63141	63162	1851
MT903345	MPXV_53_RIGHT	1	TGTGCGGGTTTTCCTAGTGATG	22	50	61.05	64970	64991
MT903345	MPXV_54_LEFT	2	GGCTCCTCTCTCAGGCTCTATT	22	54.55	60.94	64238	64259	1938
MT903345	MPXV_54_RIGHT	2	CAAAAGGAGCGGGGACAAAAAC	22	50	60.98	66154	66175
MT903345	MPXV_55_LEFT	1	AGTGGGTAAGACGTCACAGGTA	22	50	60.67	65307	65328	2072
MT903345	MPXV_55_RIGHT	1	CGCGTCTCTCATGGACATGATA	22	50	60.21	67357	67378
MT903345	MPXV_56_LEFT	2	AGTCCTATTCTCGCTGAGGAGT	22	50	60.28	66511	66532	1934
MT903345	MPXV_56_RIGHT	2	TGGGAATTGCTCACTTGTTGGA	22	45.45	60.61	68423	68444
MT903345	MPXV_57_LEFT	1	AGTCCATCATTGGTTGCGTCAA	22	45.45	61	67454	67475	2086
MT903345	MPXV_57_RIGHT	1	ATGGAGTTTGGCCACCTGTTAC	22	50	61	69518	69539
MT903345	MPXV_58_LEFT	2	GCACTAGAAACGGTCGATGCAT	22	50	61.49	68683	68704	1821
MT903345	MPXV_58_RIGHT	2	CAGCAGACGCGAATAGCATAGT	22	50	61.04	70482	70503
MT903345	MPXV_59_LEFT	1	GCTTCACGTCACCCAACATACT	22	50	61.05	69723	69744	2241
MT903345	MPXV_59_RIGHT	1	TGAGAGTGATGGCAAACAACGT	22	45.45	60.93	71942	71963
MT903345	MPXV_60_LEFT	2	TGTGTTCTACATGCGGCAAAGA	22	45.45	60.99	71217	71238	1909
MT903345	MPXV_60_RIGHT	2	GCCCAAGGCGGCAAAAATATAC	22	50	60.98	73104	73125
MT903345	MPXV_61_LEFT	1	AGCCTTTCCACTTCTGCAGAAT	22	45.45	60.41	72359	72380	1939
MT903345	MPXV_61_RIGHT	1	ACGATTGTCGACCCTCTACAGT	22	50	61.06	74276	74297
MT903345	MPXV_62_LEFT	2	ACTGATGCGTTTTCCAGGGAAT	22	45.45	60.74	73552	73573	1910
MT903345	MPXV_62_RIGHT	2	TGGTGGATGTGAACAGCATACG	22	50	61.11	75440	75461
MT903345	MPXV_63_LEFT	1	GATCCAGAGTGTTCGAATGCCA	22	50	60.86	74534	74555	2046
MT903345	MPXV_63_RIGHT	1	AGAAAGGCGGTTGGATTTCCTC	22	50	61.06	76558	76579
MT903345	MPXV_64_LEFT	2	GGTGGCGCTAGTCATCACATTA	22	50	60.66	75824	75845	1774
MT903345	MPXV_64_RIGHT	2	TGGGTTCTTGAAGAGGGCTAGA	22	50	60.68	77576	77597
MT903345	MPXV_65_LEFT	1	TGGCTGATTAGGCTGTGGTCTA	22	50	61.08	76757	76778	2080
MT903345	MPXV_65_RIGHT	1	TCGAGCGCGGCTACTATAACTA	22	50	61.05	78815	78836
MT903345	MPXV_66_LEFT	2	GCTAATCTAGCGTGTGAAGACGA	23	47.83	60.73	77897	77919	2201
MT903345	MPXV_66_RIGHT	2	CGCGTACGGATCTCTTGCTATT	22	50	60.78	80076	80097
MT903345	MPXV_67_LEFT	1	CAGAAAGTGCAAATGAGGTCGC	22	50	60.84	79177	79198	2110
MT903345	MPXV_67_RIGHT	1	CCCCATCCATAGCACCTAGTCT	22	54.55	60.95	81265	81286
MT903345	MPXV_68_LEFT	2	ACGCTAGTAATCCAATCGGAAGC	23	47.83	61.05	80669	80691	1845
MT903345	MPXV_68_RIGHT	2	CATAAACGGGGGCTCCATGAAT	22	50	60.94	82492	82513
MT903345	MPXV_69_LEFT	1	TACTTTCCCATCCCTCCGTTGA	22	50	61.01	81727	81748	1974
MT903345	MPXV_69_RIGHT	1	CTCAGTGGTGGGTTTGACGAAT	22	50	60.99	83679	83700
MT903345	MPXV_70_LEFT	2	GCTTTAGAGGCGGACTACTTGG	22	54.55	60.92	83017	83038	1757
MT903345	MPXV_70_RIGHT	2	AGAGTACTAGCTGCACCGAACT	22	50	61.06	84752	84773
MT903345	MPXV_71_LEFT	1	TTACACAACAAGCCCTGTCCAG	22	50	60.93	83960	83981	1862
MT903345	MPXV_71_RIGHT	1	ATCATCCTTACCAGCGGCTAGA	22	50	60.94	85800	85821
MT903345	MPXV_72_LEFT	2	CCCCGCTTCTATTTACTCCTGC	22	54.55	60.99	85166	85187	1923
MT903345	MPXV_72_RIGHT	2	TAACTAAATGGCGGCGGTGAAA	22	45.45	61.06	87067	87088
MT903345	MPXV_73_LEFT	1	ATGTTCAGCGCCGTAGTAACTC	22	50	60.91	86489	86510	1857
MT903345	MPXV_73_RIGHT	1	AGATGCCGCTGACGTGATTAAA	22	45.45	60.86	88324	88345
MT903345	MPXV_74_LEFT	2	GCATGCATGTATTGGAGCCATT	22	45.45	60.14	87601	87622	2071
MT903345	MPXV_74_RIGHT	2	CGTAATTGACCACGCCATTACG	22	50	60.46	89650	89671
MT903345	MPXV_75_LEFT	1	AGACTGTTGTTATGGTCTTCGGAA	24	41.67	60.28	88703	88726	2376
MT903345	MPXV_75_RIGHT	1	ACCTACCACTTCAGCAGTTTGT	22	45.45	60.01	91057	91078
MT903345	MPXV_76_LEFT	2	TCCAGCGTATGAGGTTTTGCAA	22	45.45	60.99	90361	90382	1908
MT903345	MPXV_76_RIGHT	2	AGATTGAGCGCCAGATCCTAGA	22	50	60.94	92247	92268
MT903345	MPXV_77_LEFT	1	TGACCCTCACTCCGATATCTGG	22	54.55	60.94	91465	91486	1919
MT903345	MPXV_77_RIGHT	1	TTGGCAGCGTATTGATGTCCAA	22	45.45	61.06	93362	93383
MT903345	MPXV_78_LEFT	2	AGCCCGTAAATGCAATCAGTGA	22	45.45	60.8	92708	92729	1863
MT903345	MPXV_78_RIGHT	2	TGGTACACCTACAGTAGCTCACA	23	47.83	60.76	94548	94570
MT903345	MPXV_79_LEFT	1	CTAACTGCTTCTGGAGGCAAGG	22	54.55	61.12	93853	93874	1777
MT903345	MPXV_79_RIGHT	1	TTGGTGATTCGAACGGTACACC	22	50	61.05	95608	95629
MT903345	MPXV_80_LEFT	2	GTCTAGTTTTCAGCACGGTGGT	22	50	60.99	94873	94894	1804
MT903345	MPXV_80_RIGHT	2	ATCGTGAGGTGGTTGCATTACA	22	45.45	60.47	96655	96676
MT903345	MPXV_81_LEFT	1	CCCGGTAACTACCATAGTGGGA	22	54.55	60.88	95898	95919	1931
MT903345	MPXV_81_RIGHT	1	CGGTCTTCCAATGACACAAGGT	22	50	60.99	97807	97828
MT903345	MPXV_82_LEFT	2	AGCGAATTACTCTGTCCGAGGA	22	50	61.13	97211	97232	1889
MT903345	MPXV_82_RIGHT	2	ACATTCACTCCGCGTTCGTTAA	22	45.45	61.04	99078	99099
MT903345	MPXV_83_LEFT	1	GGAAGAGATTCCGGACTTTGCA	22	50	60.8	98140	98161	2330
MT903345	MPXV_83_RIGHT	1	AACGTCAACTCATGTGGTTCCA	22	45.45	60.6	100448	100469
MT903345	MPXV_84_LEFT	2	TCGGATACAGACACTCAAGGGA	22	50	60.48	99466	99487	2262
MT903345	MPXV_84_RIGHT	2	CAATTTCTGACGCGCGATTGAA	22	45.45	60.9	101706	101727
MT903345	MPXV_85_LEFT	1	TACTTGCGTGTCGTCGTTCAAT	22	45.45	61.04	101078	101099	1778
MT903345	MPXV_85_RIGHT	1	CTGGAACGTTCTCACCCCTTTT	22	50	60.93	102834	102855
MT903345	MPXV_86_LEFT	2	GCTGCGTGTATAACAAGTGACG	22	50	60.4	101917	101938	1912
MT903345	MPXV_86_RIGHT	2	CGGTGGCTGAGTTTAACCAAGA	22	50	60.99	103807	103828
MT903345	MPXV_87_LEFT	1	AACGGGATTGTCTGGCATATCA	22	45.45	60.01	103236	103257	1855
MT903345	MPXV_87_RIGHT	1	GAGTAAATCACACGCGGCCTAT	22	50	60.98	105069	105090
MT903345	MPXV_88_LEFT	2	CCCCTCCCAATAGTTCTCCCTT	22	54.55	61.09	104048	104069	2273
MT903345	MPXV_88_RIGHT	2	TATTCAGAGAACGGGCCCATCT	22	50	61.15	106299	106320
MT903345	MPXV_89_LEFT	1	TGGCGCTATCTTTCAACCAACT	22	45.45	60.73	105408	105429	2019
MT903345	MPXV_89_RIGHT	1	TCGGTTACGTGCCATATGTTGG	22	50	61.18	107405	107426
MT903345	MPXV_90_LEFT	2	GGCAGATTCCGGATAACCAGTC	22	54.55	60.99	106747	106768	1861
MT903345	MPXV_90_RIGHT	2	TCCACGGATGATGTAGATGCAA	22	45.45	59.75	108586	108607
MT903345	MPXV_91_LEFT	1	CCCAACTTCACCACCCTTGAAT	22	50	60.94	107928	107949	1965
MT903345	MPXV_91_RIGHT	1	ATGAAACTTCAGGCTGCACCAT	22	45.45	61	109871	109892
MT903345	MPXV_92_LEFT	2	TGAGGCAGCAAATACTGAACCA	22	45.45	60.41	109251	109272	1944
MT903345	MPXV_92_RIGHT	2	TTCAGGCCGAAACAAACGATCT	22	45.45	60.99	111173	111194
MT903345	MPXV_93_LEFT	1	TGGCGTTGTTCAACGTACTCTT	22	45.45	60.92	110549	110570	1820
MT903345	MPXV_93_RIGHT	1	ACCGACAACAATTCTCCGTTCT	22	45.45	60.41	112347	112368
MT903345	MPXV_94_LEFT	2	GTCTGCTGGCGGTCATCATATT	22	50	60.99	111726	111747	1786
MT903345	MPXV_94_RIGHT	2	AATCTTGAACGCGAGACTGGTC	22	50	61.11	113490	113511
MT903345	MPXV_95_LEFT	1	ATTGTTGTGCGTTGATGTCGTT	22	40.91	60.15	112794	112815	2125
MT903345	MPXV_95_RIGHT	1	ACAAATGGAACGCATCAAGGGA	22	45.45	61	114897	114918
MT903345	MPXV_96_LEFT	2	TATCGGTCGCGTTCATTGGAAA	22	45.45	60.85	114029	114050	2188
MT903345	MPXV_96_RIGHT	2	AGTTTCCAGACTGGTATCCGAGT	23	47.83	61.08	116194	116216
MT903345	MPXV_97_LEFT	1	ATAGGGCTCGTTCTACCTCCTG	22	54.55	60.94	115649	115670	1922
MT903345	MPXV_97_RIGHT	1	TTTCTGCGCAATGCCATACAAC	22	45.45	60.85	117549	117570
MT903345	MPXV_98_LEFT	2	TGAAATAGCGCCAGTCCTCCTA	22	50	61.14	116881	116902	1727
MT903345	MPXV_98_RIGHT	2	CCAAACGTGCAATTTGTGGACA	22	45.45	60.92	118586	118607
MT903345	MPXV_99_LEFT	1	CCTTCGGGAGATCCTGCATAGA	22	54.55	61.27	117757	117778	2028
MT903345	MPXV_99_RIGHT	1	ACTACGGCGGCATTATGTTCTC	22	50	60.98	119763	119784
MT903345	MPXV_100_LEFT	2	CGGGGTTGATCTTGTGCTGTTA	22	50	61.05	118948	118969	1814
MT903345	MPXV_100_RIGHT	2	GTTCGTGGAATGGTCGGAGAAA	22	50	61.05	120740	120761
MT903345	MPXV_101_LEFT	1	AGTCGAGGACTTGGATGTCTGT	22	50	61	120256	120277	1715
MT903345	MPXV_101_RIGHT	1	TCCCACCACCTTTTCGTCTAGT	22	50	61.21	121949	121970
MT903345	MPXV_102_LEFT	2	CAGCGTGTATAGGATGGTGACG	22	54.55	61.04	121325	121346	1652
MT903345	MPXV_102_RIGHT	2	ATATAGCATCCGGGCAACGATG	22	50	60.86	122955	122976
MT903345	MPXV_103_LEFT	1	TCTCCTGGATGTACGTCACCAA	22	50	61	122349	122370	1968
MT903345	MPXV_103_RIGHT	1	TCCACATGCCAAGTGAAGAGTG	22	50	60.99	124295	124316
MT903345	MPXV_104_LEFT	2	ACAGTGTTGCCATTACCTCCAC	22	50	61	123608	123629	2020
MT903345	MPXV_104_RIGHT	2	GTCGCAAAAAGAAGCCCAAGAC	22	50	61.04	125606	125627
MT903345	MPXV_105_LEFT	1	AACTGCTACACCTAGACCAGCT	22	50	61.01	124670	124691	2337
MT903345	MPXV_105_RIGHT	1	CTCATCGACAGTTGCACACTCA	22	50	61.04	126985	127006
MT903345	MPXV_106_LEFT	2	GGATGAGATTCGAAGTGCGTGT	22	50	61.17	126328	126349	2058
MT903345	MPXV_106_RIGHT	2	AGAGCTTTTTCCACGCGTTACT	22	45.45	60.99	128364	128385
MT903345	MPXV_107_LEFT	1	AGAACGTCAGCCTAGAAGGTCA	22	50	61	127457	127478	2372
MT903345	MPXV_107_RIGHT	1	GTTCAGCTTCCACCAGGTCATT	22	50	61	129807	129828
MT903345	MPXV_108_LEFT	2	TTTGGTGCCTGATCCTAAAGCC	22	50	61.07	128996	129017	2266
MT903345	MPXV_108_RIGHT	2	AATATCGAGACCGCCTCTCTGA	22	50	60.67	131240	131261
MT903345	MPXV_109_LEFT	1	CATCAGACGTTCCGGAAAGAGG	22	54.55	61.17	130360	130381	2344
MT903345	MPXV_109_RIGHT	1	AGAAGTAGCACCTCCATCCACA	22	50	61.01	132682	132703
MT903345	MPXV_110_LEFT	2	ACAAGCGAATGAGGGACGAAAA	22	45.45	60.99	132062	132083	1945
MT903345	MPXV_110_RIGHT	2	AGTTGAACGACTGCGAACGTAA	22	45.45	60.97	133985	134006
MT903345	MPXV_111_LEFT	1	TTCGAATTCACGGGGTACAACC	22	50	61.05	133126	133147	1953
MT903345	MPXV_111_RIGHT	1	AACCACATGCTACTGGAGGAGA	22	50	61.01	135057	135078
MT903345	MPXV_112_LEFT	2	TGTAGCATTTCCACGGCATTCA	22	45.45	61.06	134042	134063	2201
MT903345	MPXV_112_RIGHT	2	TCCCATGGCCATTACCTACTGT	22	50	61.09	136221	136242
MT903345	MPXV_113_LEFT	1	AGAGACGCGACTTCAGGAGTTA	22	50	61.06	135189	135210	2280
MT903345	MPXV_113_RIGHT	1	AGCTCCAATGCAATGGCTAACA	22	45.45	61.07	137447	137468
MT903345	MPXV_114_LEFT	2	TGCATTTTCAGCACTCGACTGA	22	45.45	60.99	136637	136658	1842
MT903345	MPXV_114_RIGHT	2	GGCTGCGGTGTGTTTACTTTTT	22	45.45	60.66	138457	138478
MT903345	MPXV_115_LEFT	1	GATGCCGTCCAGTCTGTACATC	22	54.55	60.98	137754	137775	2024
MT903345	MPXV_115_RIGHT	1	TGCCGACTTTTTGGAACGTTTG	22	45.45	60.91	139756	139777
MT903345	MPXV_116_LEFT	2	AGTTTCCTTTAACTCGGTCGGTT	23	43.48	60.44	139066	139088	2092
MT903345	MPXV_116_RIGHT	2	TCTGCTCTTCGTCGTTTTCTGG	22	50	61.04	141136	141157
MT903345	MPXV_117_LEFT	1	TTCCGCGTCTGAGATGGAAATG	22	50	61.17	140506	140527	2010
MT903345	MPXV_117_RIGHT	1	AGTCGCATGCTATGATGATGGT	22	45.45	60.14	142494	142515
MT903345	MPXV_118_LEFT	2	GCCGGCCGCTATAATGATGTTA	22	50	61.11	141727	141748	2195
MT903345	MPXV_118_RIGHT	2	TATGGTTGTAGGGCCCTTGCTA	22	50	61.09	143900	143921
MT903345	MPXV_119_LEFT	1	ATCCAATATCATGGCGCCTAGC	22	50	60.86	143126	143147	2026
MT903345	MPXV_119_RIGHT	1	AGGTACGTATACATGCGGGGAT	22	50	61	145130	145151
MT903345	MPXV_120_LEFT	2	CTCGAGCATCCATTCGACTCAG	22	54.55	61.03	144222	144243	2305
MT903345	MPXV_120_RIGHT	2	GCGATACCGTATACGCGAAGTT	22	50	61.09	146505	146526
MT903345	MPXV_121_LEFT	1	GCGGAACCAATAACGGAAATCC	22	50	60.4	145684	145705	1832
MT903345	MPXV_121_RIGHT	1	AGCTGTATGTCAATACCGGCATTA	24	41.67	60.52	147492	147515
MT903345	MPXV_122_LEFT	2	GGGGTTCGTCTAGTGTTGCTTC	22	54.55	61.36	146656	146677	2143
MT903345	MPXV_122_RIGHT	2	TCGATGATGACGCTGTGCATAG	22	50	61.04	148777	148798
MT903345	MPXV_123_LEFT	1	TTGCTGTCGAAGAGGCAAAAGA	22	45.45	60.93	148195	148216	1844
MT903345	MPXV_123_RIGHT	1	CCTCTGGAAGCACCCCTCTTAT	22	54.55	61.42	150017	150038
MT903345	MPXV_124_LEFT	2	ATCCACTAGAGCAGCCGTATGA	22	50	60.94	149181	149202	2086
MT903345	MPXV_124_RIGHT	2	ATCCCTGACAAGTTCCTGGAGT	22	50	60.95	151245	151266
MT903345	MPXV_125_LEFT	1	CGCGGACACACTGATAGCATAG	22	54.55	61.35	150458	150479	2149
MT903345	MPXV_125_RIGHT	1	TCTGGAACCGAGTACTTCCACA	22	50	60.94	152585	152606
MT903345	MPXV_126_LEFT	2	GCGTTCTCTGGAGTAGCGTATG	22	54.55	61.03	151816	151837	1802
MT903345	MPXV_126_RIGHT	2	AACTTCCAAACGGTAGCGGTAC	22	50	61.05	153596	153617
MT903345	MPXV_127_LEFT	1	TGTCTAATGATCCGCGAACGAT	22	45.45	60.14	152656	152677	2180
MT903345	MPXV_127_RIGHT	1	ACACGCACACGCTTTATCAGAT	22	45.45	61.11	154814	154835
MT903345	MPXV_128_LEFT	2	GAGGAAAGGGTGGTATCATGGC	22	54.55	60.93	153993	154014	1929
MT903345	MPXV_128_RIGHT	2	CGCACGCACACAATCCTATCAT	22	50	61.8	155900	155921
MT903345	MPXV_129_LEFT	1	GACGAGCTTCCGAGTTCCAATT	22	50	61.11	155007	155028	2319
MT903345	MPXV_129_RIGHT	1	GGAGGCTCCAGATAGGATGAGT	22	54.55	60.68	157304	157325
MT903345	MPXV_130_LEFT	2	CCTGGAGAATTTGCCAAGGTCA	22	50	61	156544	156565	1738
MT903345	MPXV_130_RIGHT	2	ATCAACGATGACTCCTGATCGC	22	50	60.72	158260	158281
MT903345	MPXV_131_LEFT	1	CCAACCATGTACCGTCGAGTTA	22	50	60.27	157784	157805	1672
MT903345	MPXV_131_RIGHT	1	TTGGTTCCGGAGTCGTGATTTC	22	50	61.05	159434	159455
MT903345	MPXV_132_LEFT	2	GGAGTCGTTAAAGGTGACACACA	23	47.83	60.99	158399	158421	2497
MT903345	MPXV_132_RIGHT	2	GCATGTGATAAGACCTACGTGCT	23	47.83	60.99	160873	160895
MT903345	MPXV_133_LEFT	1	CCGCCGGAAACTTTCTAGAACA	22	50	61.05	160099	160120	1981
MT903345	MPXV_133_RIGHT	1	AGGTCCTGGTTTGAGTGCATTC	22	50	61	162058	162079
MT903345	MPXV_134_LEFT	2	GATGGTTGGGAGGTATCTTGCC	22	54.55	60.93	161314	161335	1752
MT903345	MPXV_134_RIGHT	2	TACCATGATTCTGGCCAATCCG	22	50	60.67	163044	163065
MT903345	MPXV_135_LEFT	1	GAGTCCCAGACCAGAATTGCAG	22	54.55	61.12	162556	162577	1956
MT903345	MPXV_135_RIGHT	1	GCGACTGCTTCCGAAATACATG	22	50	60.46	164490	164511
MT903345	MPXV_136_LEFT	2	GCCGAAGACAGTTACGGTTGTA	22	50	60.79	163859	163880	1677
MT903345	MPXV_136_RIGHT	2	CATTCCGCATTAGGACACGTGA	22	50	61.17	165514	165535
MT903345	MPXV_137_LEFT	1	GCTGGATGCTGGAGATAAATGGT	23	47.83	61.01	164938	164960	2031
MT903345	MPXV_137_RIGHT	1	TCCGACGTCACATGACTCTGTA	22	50	61.05	166947	166968
MT903345	MPXV_138_LEFT	2	TGGCGTTGACAATTATGGGTGT	22	45.45	61	165994	166015	2244
MT903345	MPXV_138_RIGHT	2	CCAAGGGCGTTAACCAGTGTAT	22	50	60.8	168216	168237
MT903345	MPXV_139_LEFT	1	GCATCAAGACGTGGCAAACAAT	22	45.45	60.79	167504	167525	1773
MT903345	MPXV_139_RIGHT	1	AGCAATGATTCCACACCCAACT	22	45.45	60.68	169255	169276
MT903345	MPXV_140_LEFT	2	CGATGCGAGAAGACTGAAGAGG	22	54.55	60.97	168315	168336	2082
MT903345	MPXV_140_RIGHT	2	CCTTTGGGGCGAATACTCTTCC	22	54.55	61.19	170375	170396
MT903345	MPXV_141_LEFT	1	AGGACATTGGATATGTGGAAAAGTGA	26	38.46	60.97	169603	169628	1929
MT903345	MPXV_141_RIGHT	1	TGGCTCGCCGTAAATAGACATC	22	50	60.72	171510	171531
MT903345	MPXV_142_LEFT	2	AGAGTGTGGGGGTAGTGTTACG	22	54.55	61.59	170932	170953	1604
MT903345	MPXV_142_RIGHT	2	GATGGTCTTCACCTCCCCAGTA	22	54.55	61.08	172514	172535
MT903345	MPXV_143_LEFT	1	CAGCTGCAGCAACTTCTGTACT	22	50	61.31	171899	171920	1705
MT903345	MPXV_143_RIGHT	1	TCTCCGTCCTCGTCTTCTTCTT	22	50	60.74	173582	173603
MT903345	MPXV_144_LEFT	2	ACCACGAACGAAACCTACTGTG	22	50	60.98	173010	173031	1809
MT903345	MPXV_144_RIGHT	2	CTTTGCACTGAATGGCTCTCCT	22	50	61.06	174797	174818
MT903345	MPXV_145_LEFT	1	GGAAAGGGTGGAATGCGATACA	22	50	60.86	174126	174147	2110
MT903345	MPXV_145_RIGHT	1	TCCCACCATCTTACGTGAGACT	22	50	60.74	176214	176235
MT903345	MPXV_146_LEFT	2	CCGTCACAAGACCACAGGTTTA	22	50	60.66	175338	175359	1956
MT903345	MPXV_146_RIGHT	2	TAGCGCAATGAAGTGGTGTACG	22	50	61.42	177272	177293
MT903345	MPXV_147_LEFT	1	CGAAGACAGACATACCGTAGACG	23	52.17	60.79	176299	176321	2024
MT903345	MPXV_147_RIGHT	1	ACGTAGATCCGGCAACCAAAAT	22	45.45	60.8	178301	178322
MT903345	MPXV_148_LEFT	2	GTCGTCTACCGCCTAAAAGTGT	22	50	60.53	177435	177456	1915
MT903345	MPXV_148_RIGHT	2	GAACCAGCTGCTCCATGATTCA	22	50	61.12	179328	179349
MT903345	MPXV_149_LEFT	1	CCAGGCTCTCGCATAAAGATGA	22	50	60.4	178764	178785	1812
MT903345	MPXV_149_RIGHT	1	GGGCGGAATAACGGGAATGTAA	22	50	60.93	180554	180575
MT903345	MPXV_150_LEFT	2	GCGCCGTCCATTTTAAAGCAAT	22	45.45	61.17	179673	179694	1886
MT903345	MPXV_150_RIGHT	2	CACCCTCAGCTATATCCGTCCA	22	54.55	61.26	181537	181558
MT903345	MPXV_151_LEFT	1	CGTAATGGGGTCGATGGTTGAT	22	50	60.67	181044	181065	1704
MT903345	MPXV_151_RIGHT	1	AGACTGGCACGCGATTTAACAT	22	45.45	61.12	182726	182747
MT903345	MPXV_152_LEFT	2	CCGACACCTTCATATCTTCCACC	23	52.17	60.99	182099	182121	1745
MT903345	MPXV_152_RIGHT	2	GGCCTGCTGACCAGTTAGTAAC	22	54.55	61.12	183822	183843
MT903345	MPXV_153_LEFT	1	GCTCAATCTGCCAGGATCAAGT	22	50	60.87	182925	182946	1904
MT903345	MPXV_153_RIGHT	1	CATGACCCACCACACCATTAGG	22	54.55	61.13	184807	184828
MT903345	MPXV_154_LEFT	2	GGAGAGGCCAGTAGATCCTGTT	22	54.55	61.14	184068	184089	2125
MT903345	MPXV_154_RIGHT	2	CGGCAATGATCCGTCGCTATAT	22	50	60.91	186171	186192
MT903345	MPXV_155_LEFT	1	TGCGATAACAGACGACGATCAG	22	50	60.71	185281	185302	2260
MT903345	MPXV_155_RIGHT	1	GCCGTGGGTGTTAGTTGTCTAG	22	54.55	61.11	187519	187540
MT903345	MPXV_156_LEFT	2	ACAGTTCGCCCGATATCTACCA	22	50	61.2	186758	186779	2009
MT903345	MPXV_156_RIGHT	2	CAGAGGCCAGCGTTAGAGATTC	22	54.55	60.98	188745	188766
MT903345	MPXV_157_LEFT	1	TCGTTCTCCTCGGTGTCATAGT	22	50	60.8	188009	188030	1913
MT903345	MPXV_157_RIGHT	1	CCAGCTAACATAAGAGCCAATCTCA	25	44	61.07	189897	189921
MT903345	MPXV_158_LEFT	2	TTCACAATGGCCTCTCCTTGTG	22	50	61	189167	189188	1905
MT903345	MPXV_158_RIGHT	2	TCGTGAAACTGCTCATCGACAG	22	50	61.1	191050	191071
MT903345	MPXV_159_LEFT	1	ACTAGTTTGCTGCGTAGTTGCA	22	45.45	60.99	190200	190221	2015
MT903345	MPXV_159_RIGHT	1	ACCTGCTCGGTTACTTCTGTGT	22	50	61.79	192193	192214
MT903345	MPXV_160_LEFT	2	AGGGGATTCCTTGTAGATGAACC	23	47.83	59.8	191598	191620	1618
MT903345	MPXV_160_RIGHT	2	CGCGTAGATGAATCGCTTCTCA	22	50	61.03	193194	193215
MT903345	MPXV_161_LEFT	1	GAGATTGTGCGCATCGTTAACG	22	50	61.01	192592	192613	1705
MT903345	MPXV_161_RIGHT	1	GATGGTAGTCGCTTAGCTTGGT	22	50	60.34	194275	194296
MT903345	MPXV_162_LEFT	2	CGCCGTTACACACTTACCTTCA	22	50	61.04	193265	193286	2026
MT903345	MPXV_162_RIGHT	2	CGTCTCTGAATGCGGCATGATA	22	50	61.04	195269	195290
MT903345	MPXV_163_LEFT	1	AGGAGCATCAGGGTGTAGAACA	22	50	61.01	194789	194810	1636
MT903345	MPXV_163_RIGHT	1	TTTAATTCGTGGTGCGGTGTCT	22	45.45	60.99	196403	196424
