## Supplementary Table 2 for "Development of an amplicon-based sequencing approach in response to the global emergence of human monkeypox virus"

### Sheet: Sheet1
Institute	Specimen code	Sample type	Ct Value	Sequencing Platform	% genome coverage at 10X	BioProject Accession	SRA Accession	GenBank Accession	GISAID Accession
CDPH	Yale-MX00002	Lesion swab	20.4	Illumina	99.6	PRJNA885473	SRX17751175		EPI_ISL_14526939
	Yale-MX00003	Lesion swab	15.5	Illumina	99	PRJNA885473	SRX17751176		EPI_ISL_14526940
	Yale-MX00004	Lesion swab	22.2	Illumina	85.3	PRJNA885473	SRX17751187		EPI_ISL_14526941
	Yale-MX00005	Lesion swab	16.4	Illumina	99.3	PRJNA885473	SRX17751191		EPI_ISL_14526942
	Yale-MX00006	Lesion swab	22.3	Illumina	99.6	PRJNA885473	SRX17751192		EPI_ISL_14526943
	Yale-MX00007	Lesion swab	18.2	Illumina	99.5	PRJNA885473	SRX17751193		EPI_ISL_14526944
	Yale-MX00008	Lesion swab	19.1	Illumina	99.6	PRJNA885473	SRX17751194		EPI_ISL_14526945
	Yale-MX00009	Lesion swab	33.9	Illumina	69.7	PRJNA885473	SRX17751195		not submitted
	Yale-MX00010	Lesion swab	34.9	Illumina	4.5	PRJNA885473	SRX17751196		not submitted
	Yale-MX00011	Lesion swab	32.3	Illumina	90.7	PRJNA885473	SRX17751197		EPI_ISL_14526946
	Yale-MX00012	Lesion swab	20.5	Illumina	99.2	PRJNA885473	SRX17751177		EPI_ISL_14526947
	Yale-MX00013	Lesion swab	35.2	Illumina	43.5	PRJNA885473	SRX17751178		not submitted
	Yale-MX00014	Lesion swab	20.2	Illumina	99.4	PRJNA885473	SRX17751179		EPI_ISL_14526948
	Yale-MX00015	Lesion swab	25.8	Illumina	99	PRJNA885473	SRX17751180		EPI_ISL_14526949
	Yale-MX00017	Lesion swab	31.6	Illumina	98.9	PRJNA885473	SRX17751182		EPI_ISL_14526950
	Yale-MX00018	Lesion swab	30.1	Illumina	86.1	PRJNA885473	SRX17751183		EPI_ISL_14526951
	Yale-MX00019	Lesion swab	31.3	Illumina	98.7	PRJNA885473	SRX17751184		EPI_ISL_14526952
	Yale-MX00020	Lesion swab	19.4	Illumina	99.5	PRJNA885473	SRX17751185		EPI_ISL_14526953
	Yale-MX00021	Lesion swab	29.3	Illumina	98.3	PRJNA885473	SRX17751186		EPI_ISL_14526954
	Yale-MX00022	Lesion swab	20.8	Illumina	99.6	PRJNA885473	SRX17751188		EPI_ISL_14526955
	Yale-MX00023	Lesion swab	27.6	Illumina	99	PRJNA885473	SRX17751189		EPI_ISL_14526956
	Yale-MX00024	Lesion swab	34.4	Illumina	15.5	PRJNA885473	SRX17751190		not submitted
CEVS	CDCT125	Lesion swab	20	Illumina	97.14		SRX17710985		EPI_ISL_15165602
	CDCT131	Lesion swab	20	Illumina	98.46		SRX17710986		EPI_ISL_15165603
	CDCT148	Lesion swab	14	Illumina	98.57		SRX17710987		EPI_ISL_15165604
	CDCT164	Lesion swab	17	Illumina	96.55		SRX17710988		EPI_ISL_15165605
	CDCT168	Lesion swab	19	Illumina	97.43		SRX17710989		EPI_ISL_15165606
	CDCT183	Lesion swab	18	Illumina	97.59		SRX17710990		EPI_ISL_15165607
	CDCT184	Lesion crust	12	Illumina	99.3		SRX17710991		EPI_ISL_15165608
	CDCT185	Lesion swab	12	Illumina	79.69		SRX17710992		EPI_ISL_15165609
	CDCT27	Lesion swab	16	Illumina	96.5		SRX17710993		EPI_ISL_15165610
	CDCT31	Lesion swab	20	Illumina	96.9		SRX17710994		EPI_ISL_15165611
	CDCT33	Lesion crust	22	Illumina	95.57		SRX17710995		EPI_ISL_15165612
	CDCT34	Lesion swab	20	Illumina	96.55		SRX17710996		EPI_ISL_14676265
	CDCT39	Lesion crust	20	Illumina	83.08		SRX17710997		EPI_ISL_15165613
	CDCT45	Lesion crust	14	Illumina	98.53		SRX17710998		EPI_ISL_15165614
	CDCT60	Lesion swab	22	Illumina	99.18		SRX17710999		EPI_ISL_14465517
	CDCT65	Lesion swab	20	Illumina	97.07		SRX17711000		EPI_ISL_15165615
	CDCT66	Lesion crust	24	Illumina	93.8		SRX17711001		EPI_ISL_15165616
	CDCT70	Lesion crust	15	Illumina	95.35		SRX17711002		EPI_ISL_15165617
	CDCT71	Lesion swab	14	Illumina	99.06		SRX17711003		EPI_ISL_15165618
DPHL	B1118450	Lesion swab	25.6	Illumina	91.25	PRJNA860085		OP531891
	B969960	Lesion swab	36.6	Illumina	26.34	PRJNA860085
	B969964	Lesion swab	25.6	Illumina	91.21	PRJNA860085
	B969965	Lesion swab	15.7	Illumina	89.8	PRJNA860085		OP531895
	B1118457	Lesion swab	24.7	Illumina	94.81	PRJNA860085		OP531892
	B1221102	Lesion swab	20.6	Illumina	94.73	PRJNA860085		OP531893
	B1118307	Lesion swab	16.6	Illumina	98.08	PRJNA860085		OP531887
	B1118312	Lesion swab	19.1	Illumina	97.27	PRJNA860085
	B1118313	Lesion swab	16.9	Illumina	98.69	PRJNA860085		OP531888
	B1118314	Lesion swab	28.3	Illumina	80.03	PRJNA860085
FDH	171-1	Lesion swab	32.21	Illumina	55.52	PRJNA875934	SRX17617287		not submitted
	187-1	Lesion swab	18.44	Illumina	87.64	PRJNA875934	SRX17617288		EPI_ISL_15016099
	202-1	Lesion swab	29.86	Illumina	85.17	PRJNA875934	SRX17617289		EPI_ISL_15016100
	208-1	Lesion swab	23.28	Illumina	94.69	PRJNA875934	SRX17617290		EPI_ISL_15016101
	210-1	Lesion swab	21.49	Illumina	92.5	PRJNA875934	SRX17617291		EPI_ISL_15016102
	213-1	Lesion swab	20.15	Illumina	93.35	PRJNA875934	SRX17617292		EPI_ISL_15016103
IBL	839457	Swab	29	Illumina	94.63	PRJNA875899	SRX17408282	OP381201	EPI_ISL_14863040
	839458	Swab	25	Illumina	97.49	PRJNA875899	SRX17408283	OP381202	EPI_ISL_14863041
	839943	Swab	26	Illumina	96.62	PRJNA875899	SRX17408284	OP381203	EPI_ISL_14863042
	841127	Swab	27	Illumina	97.6	PRJNA875899	SRX17408285	OP381204	EPI_ISL_14863043
	841935	Swab	28	Illumina	95.98	PRJNA875899	SRX17408286	OP381205	EPI_ISL_14863044
	842580	Swab	19	Illumina	98.47	PRJNA875899	SRX17408287	OP381206	EPI_ISL_14863045
	843375	Swab	32	Illumina	92.85	PRJNA875899	SRX17408288	OP381207	EPI_ISL_14863046
	843593	Swab	21	Illumina	98.39	PRJNA875899	SRX17408289	OP381208	EPI_ISL_14863047
	843782	Swab	23	Illumina	97.53	PRJNA875899	SRX17408290	OP381209	EPI_ISL_14863049
INSA	Monkeypox/PT0049/2022	Lesion swab	24	Illumina	97.83	PRJEB53055	ERX9633872	OP245306	EPI_ISL_14515173
	Monkeypox/PT0050/2022	Lesion swab	25	Illumina	98.66	PRJEB53055	ERX9633873	OP245307	EPI_ISL_14515174
	Monkeypox/PT0051/2022	Lesion swab	22	Illumina	99.05	PRJEB53055	ERX9633874	OP245308	EPI_ISL_14515175
	Monkeypox/PT0052/2022	Lesion swab	21	Illumina	98.92	PRJEB53055	ERX9633875	OP245309	EPI_ISL_14515176
	Monkeypox/PT0053/2022	Lesion swab	32	Illumina	93.88	PRJEB53055	ERX9633876	OP245310	EPI_ISL_14515177
	Monkeypox/PT0054/2022	Lesion swab	18	Illumina	99.07
	Monkeypox/PT0055/2022	Lesion swab	27	Illumina	97.87	PRJEB53055	ERX9633877	OP245311	EPI_ISL_14515178
	Monkeypox/PT0056/2022	Lesion swab	30	Illumina	96.16	PRJEB53055	ERX9633878	OP245312	EPI_ISL_14515179
	Monkeypox/PT0057/2022	Lesion swab	16	Illumina	99.08	PRJEB53055	ERX9633879	OP245313	EPI_ISL_14515180
	Monkeypox/PT0058/2022	Lesion swab	15	Illumina	99.06	PRJEB53055	ERX9633880	OP245314	EPI_ISL_14515181
	Monkeypox/PT0059/2022	Lesion swab	21	Illumina	78.76
	Monkeypox/PT0060/2022	Lesion swab	19	Illumina	98.93
	Monkeypox/PT0061/2022	Lesion swab	21	Illumina	98.91	PRJEB53055	ERX9633881	OP245315	EPI_ISL_14515182
	Monkeypox/PT0062/2022	Lesion swab	21	Illumina	98.96	PRJEB53055	ERX9633882	OP245316	EPI_ISL_14515183
	Monkeypox/PT0063/2022	Lesion swab	19	Illumina	99.11	PRJEB53055	ERX9633883	OP245317	EPI_ISL_14515184
	Monkeypox/PT0064/2022	Lesion swab	22	Illumina	99.33	PRJEB53055	ERX9633884	OP245318	EPI_ISL_14515185
	Monkeypox/PT0065/2022	Lesion swab	19	Illumina	99.42	PRJEB53055	ERX9633885	OP245319	EPI_ISL_14515186
	Monkeypox/PT0066/2022	Lesion swab	24	Illumina	98.85	PRJEB53055	ERX9633886	OP245320	EPI_ISL_14515187
	Monkeypox/PT0067/2022	Lesion swab	25	Illumina	98.34	PRJEB53055	ERX9633887	OP245321	EPI_ISL_14515188
	Monkeypox/PT0068/2022	Lesion swab	18	Illumina	99.06	PRJEB53055	ERX9633888	OP245322	EPI_ISL_14515189
	Monkeypox/PT0069/2022	Oropharyngeal swab	23	Illumina	99.05	PRJEB53055	ERX9633889	OP245323	EPI_ISL_14515190
	Monkeypox/PT0070/2022	Lesion swab	21	Illumina	99.1	PRJEB53055	ERX9633890	OP245324	EPI_ISL_14515191
	Monkeypox/PT0071/2022	Lesion swab	19	Illumina	98.96	PRJEB53055	ERX9633891	OP245325	EPI_ISL_14515192
	Monkeypox/PT0072/2022	Lesion swab	24	Illumina	99.01	PRJEB53055	ERX9633892	OP245326	EPI_ISL_14515193
	Monkeypox/PT0073/2022	Lesion swab	17	Illumina	99.08	PRJEB53055	ERX9633893	OP245327	EPI_ISL_14515194
	Monkeypox/PT0074/2022	Lesion swab	20	Illumina	99.06	PRJEB53055	ERX9633894	OP245328	EPI_ISL_14515195
	Monkeypox/PT0075/2022	Oropharyngeal swab	19	Illumina	99.07	PRJEB53055	ERX9633895	OP245329	EPI_ISL_14515196
	Monkeypox/PT0076/2022	Lesion swab	20	Illumina	99.06	PRJEB53055	ERX9633896	OP245330	EPI_ISL_14515197
	Monkeypox/PT0077/2022	Lesion swab	23	Illumina	98.86	PRJEB53055	ERX9633897	OP245331	EPI_ISL_14515198
	Monkeypox/PT0078/2022	Lesion swab	19	Illumina	99.05	PRJEB53055	ERX9633898	OP245332	EPI_ISL_14515199
	Monkeypox/PT0079/2022	Lesion swab	23	Illumina	6.73
	Monkeypox/PT0080/2022	Lesion swab	26	Illumina	99.08	PRJEB53055	ERX9633899	OP245333	EPI_ISL_14515200
	Monkeypox/PT0081/2022	Lesion swab	15	Illumina	87.01	PRJEB53055	ERX9633900	OP245334	EPI_ISL_14515201
	Monkeypox/PT0082/2022	Lesion swab	30	Illumina	51.73
	Monkeypox/PT0083/2022	Lesion swab	15	Illumina	89.17
	Monkeypox/PT0084/2022	Lesion swab	23	Illumina	95.21	PRJEB53055	ERX9633901	OP245335	EPI_ISL_14515202
	Monkeypox/PT0085/2022	Lesion swab	22	Illumina	98.27	PRJEB53055	ERX9633902	OP245336	EPI_ISL_14515203
	Monkeypox/PT0086/2022	Lesion swab	17	Illumina	98.05	PRJEB53055	ERX9633903	OP245337	EPI_ISL_14515204
	Monkeypox/PT0087/2022	Lesion swab	21	Illumina	79.82
	Monkeypox/PT0088/2022	Oropharyngeal swab	26	Illumina	97	PRJEB53055	ERX9633904	OP245338	EPI_ISL_14515205
	Monkeypox/PT0089/2022	Lesion swab	20	Illumina	98.89	PRJEB53055	ERX9633905	OP245339	EPI_ISL_14515206
	Monkeypox/PT0090/2022	Lesion swab	17	Illumina	98.44	PRJEB53055	ERX9633906	OP245340	EPI_ISL_14515207
	Monkeypox/PT0091/2022	Lesion swab	23	Illumina	77.64
	Monkeypox/PT0092/2022	Oropharyngeal swab	23	Illumina	77.65
	Monkeypox/PT0093/2022	Lesion swab	30	Illumina	67.66
	Monkeypox/PT0094/2022	Lesion swab	25	Illumina	4.28
	Monkeypox/PT0095/2022	Lesion swab	28	Illumina	81.38
	Monkeypox/PT0096/2022	Lesion swab	22	Illumina	17.72
	Monkeypox/PT0098/2022	Lesion swab	18	Illumina	98.75	PRJEB53055	ERX9633907	OP245341	EPI_ISL_14515208
	Monkeypox/PT0099/2022	Lesion swab	27	Illumina	0
	Monkeypox/PT0100/2022	Lesion swab	21	Illumina	0.05
	Monkeypox/PT0101/2022	Lesion swab	25	Illumina	32.49
	Monkeypox/PT0102/2022	Lesion swab	20	Illumina	0
	Monkeypox/PT0103/2022	Lesion swab	21	Illumina	2
	Monkeypox/PT0104/2022	Lesion swab	23	Illumina	0
	Monkeypox/PT0105/2022	Lesion swab	25	Illumina	0.11
	Monkeypox/PT0106/2022	Lesion swab	20	Illumina	9.86
	Monkeypox/PT0107/2022	Oropharyngeal swab	28	Illumina	78.54
	Monkeypox/PT0108/2022	Lesion swab	16	Illumina	99.09	PRJEB53055	ERX9633908	OP245342	EPI_ISL_14515209
	Monkeypox/PT0109/2022	Lesion swab	16	Illumina	99.44	PRJEB53055	ERX9633909	OP245343	EPI_ISL_14515210
	Monkeypox/PT0110/2022	Lesion swab	20	Illumina	98.51	PRJEB53055	ERX9633910	OP245344	EPI_ISL_14515211
	Monkeypox/PT0111/2022	Lesion swab	15	Illumina	99.39	PRJEB53055	ERX9633911	OP245345	EPI_ISL_14515212
	Monkeypox/PT0112/2022	Lesion swab	25	Illumina	97.21	PRJEB53055	ERX9633912	OP245346	EPI_ISL_14515213
	Monkeypox/PT0113/2022	Lesion swab	27	Illumina	92.17	PRJEB53055	ERX9633913	OP245347	EPI_ISL_14515214
	Monkeypox/PT0114/2022	Lesion swab	21	Illumina	98.92	PRJEB53055	ERX9633914	OP245348	EPI_ISL_14515215
	Monkeypox/PT0115/2022	Lesion swab	23	Illumina	99.12	PRJEB53055	ERX9633915	OP245349	EPI_ISL_14515216
	Monkeypox/PT0117/2022	Lesion swab	18	Illumina	99.07	PRJEB53055	ERX9633916	OP245350	EPI_ISL_14515217
	Monkeypox/PT0118/2022	Lesion swab	22	Illumina	98.55	PRJEB53055	ERX9633917	OP245351	EPI_ISL_14515218
	Monkeypox/PT0119/2022	Lesion swab	25	Illumina	98.35	PRJEB53055	ERX9633918	OP245352	EPI_ISL_14515219
	Monkeypox/PT0120/2022	Lesion swab	23	Illumina	97.69	PRJEB53055	ERX9633919	OP245353	EPI_ISL_14515220
	Monkeypox/PT0121/2022	Lesion swab	18	Illumina	98.91	PRJEB53055	ERX9633920	OP245354	EPI_ISL_14515221
	Monkeypox/PT0122/2022	Oropharyngeal swab	21	Illumina	99.06	PRJEB53055	ERX9633921	OP245355	EPI_ISL_14515222
	Monkeypox/PT0123/2022	Lesion swab	27	Illumina	95	PRJEB53055	ERX9633922	OP245356	EPI_ISL_14515223
	Monkeypox/PT0124/2022	Lesion swab	20	Illumina	99.17	PRJEB53055	ERX9633923	OP245357	EPI_ISL_14515224
	Monkeypox/PT0125/2022	Oropharyngeal swab	21	Illumina	99.19	PRJEB53055	ERX9633924	OP245358	EPI_ISL_14515225
	Monkeypox/PT0126/2022	Lesion swab	23	Illumina	98.81	PRJEB53055	ERX9633925	OP245359	EPI_ISL_14515226
	Monkeypox/PT0127/2022	Lesion swab	21	Illumina	99.22	PRJEB53055	ERX9633926	OP245360	EPI_ISL_14515227
	Monkeypox/PT0128/2022	Lesion swab	13	Illumina	98.36	PRJEB53055	ERX9633927	OP245361	EPI_ISL_14515228
JHMI	MPX1	Swab	17.43	ONT	84.44				EPI_ISL_15038825
	MPX2	Swab	23.08	ONT	75.37				EPI_ISL_15039232
	MPX3	Swab	18.18	ONT	0
	MPX4	Swab	17.69	ONT	83.61				EPI_ISL_15039575
	MPX5	Swab	17.63	ONT	73.23				EPI_ISL_15039576
	MPX6	Swab	22.51	ONT	68.14				EPI_ISL_15039577
	MPX7	Swab	17.57	ONT	81.07				EPI_ISL_15039652
	MPX8	Swab	20.15	ONT	26.79				EPI_ISL_15039678
LACPHL	CA-LACPHL-MA00001	Lesion Swab	23	Illumina	96.72	PRJNA864832	SRX16841698		EPI_ISL_14189012
	CA-LACPHL-MA00002	Lesion Swab	21.1	Illumina	97.03	PRJNA864832	SRX16841699		EPI_ISL_14189013
	CA-LACPHL-MA00003	Lesion Swab	23.5	Illumina	96.11	PRJNA864832	SRX16841700		EPI_ISL_14189014
	CA-LACPHL-MA00004	Lesion Swab	26.8	Illumina	97.06	PRJNA864832	SRX16841701		EPI_ISL_14189015
	CA-LACPHL-MA00005	Lesion Swab	20.7	Illumina	97.83	PRJNA864832	SRX16841702		EPI_ISL_14189016
	CA-LACPHL-MA00006	Lesion Swab	17.1	Illumina	98.41	PRJNA864832	SRX16841703		EPI_ISL_14189017
	CA-LACPHL-MA00007	Lesion Swab	22.7	Illumina	96.9	PRJNA864832	SRX16841704		EPI_ISL_14189018
	CA-LACPHL-MA00008	Lesion Swab	19.3	Illumina	98.39	PRJNA864832	SRX16841705		EPI_ISL_14189019
	CA-LACPHL-MA00009	Lesion Swab	19.2	Illumina	97.84	PRJNA864832	SRX17155466		EPI_ISL_14561914
	CA-LACPHL-MA00010	Lesion Swab	18.6	Illumina	92.73	PRJNA864832	SRX17155467		EPI_ISL_14561915
	CA-LACPHL-MA00011	Lesion Swab	28.2	Illumina	96.89	PRJNA864832	SRX17155477		EPI_ISL_14561916
	CA-LACPHL-MA00012	Lesion Swab	16.4	Illumina	93.08	PRJNA864832	SRX17155478		EPI_ISL_14561917
	CA-LACPHL-MA00013	Lesion Swab	23.5	Illumina	92.65	PRJNA864832	SRX17155468		EPI_ISL_14561918
	CA-LACPHL-MA00014	Lesion Swab	22.3	Illumina	88.58	PRJNA864832	SRX17155469		EPI_ISL_14561919
	CA-LACPHL-MA00015	Lesion Swab	22.3	Illumina	95.43	PRJNA864832	SRX17155471		EPI_ISL_14561920
	CA-LACPHL-MA00016	Lesion Swab	20.1	Illumina	95.84	PRJNA864832	SRX17155472		EPI_ISL_14561921
	CA-LACPHL-MA00017	Lesion Swab	25.1	Illumina	95.12	PRJNA864832	SRX17155479		EPI_ISL_14561922
	CA-LACPHL-MA00018	Lesion Swab	21.2	Illumina	94.81	PRJNA864832	SRX17155480		EPI_ISL_14561923
	CA-LACPHL-MA00019	Lesion Swab	17.2	Illumina	93.6	PRJNA864832	SRX17155481		EPI_ISL_14561924
	CA-LACPHL-MA00020	Lesion Swab	21.7	Illumina	96.62	PRJNA864832	SRX17155482		EPI_ISL_14561925
	CA-LACPHL-MA00021	Lesion Swab	18.4	Illumina	93.38	PRJNA864832	SRX17155483		EPI_ISL_14561926
	CA-LACPHL-MA00022	Lesion Swab	20.2	Illumina	91.7	PRJNA864832	SRX17155484		EPI_ISL_14561927
	CA-LACPHL-MA00023	Lesion Swab	19.2	Illumina	95.57	PRJNA864832	SRX17155470		EPI_ISL_14561928
	CA-LACPHL-MA00024	Lesion Swab	16.9	Illumina	90.62	PRJNA864832	SRX17155473		EPI_ISL_14561929
	CA-LACPHL-MA00025	Lesion Swab	20	Illumina	91.71	PRJNA864832	SRX17155474		EPI_ISL_14561930
	CA-LACPHL-MA00026	Lesion Swab	16	Illumina	96.65	PRJNA864832	SRX17155475		EPI_ISL_14561931
	CA-LACPHL-MA00027	Lesion Swab	26.9	Illumina	91.83	PRJNA864832	SRX17155476		EPI_ISL_14561932
MASPHL	MA0009	Oropharyngeal swab	21.65	Illumina	97.41			OP890367
	MA0010	Lesion swab	15.53	Illumina	98.54			OP890368
	MA0011	Lesion swab	24.63	Illumina	94.43			OP890369
	MA0012	Lesion swab	19.96	Illumina	96.89			OP890370
	MA0013	Lesion swab	17.22	Illumina	97.59			OP890371
	MA0014	Lesion swab	17.56	Illumina	98			OP890372
	MA0015	Lesion swab	16.03	Illumina	97.55			OP890373
	MA0016	Lesion swab	19.12	Illumina	97.29			OP890374
	MA0017	Lesion swab	14.76	Illumina	98.24			OP890375
	MA0018	Lesion swab	16.87	Illumina	97.91			OP890376
	MA0019	Lesion swab	15.02	Illumina	84.12			OP890377
	MA001b	Lesion swab	17.01	Illumina	98.4			not submitted
	MA001c	Lesion swab	19.12	Illumina	88.29			not submitted
	MA001d	Lesion swab	15.03	Illumina	98.33			not submitted
	MA001e	Lesion swab	17.28	Illumina	97.79			not submitted
	MA001f	Oropharyngeal swab	27.68	Illumina	88.16			not submitted
	MA0020	Lesion swab	19.33	Illumina	97.19			OP890378
	MA0021	Lesion swab	26.35	Illumina	92.79			OP890379
	MA0022	Lesion swab	20.62	Illumina	96.79			OP890380
	MA0023	Lesion swab	19.01	Illumina	97.48			OP890381
	MA0024	Lesion swab	16.92	Illumina	97.17			OP890382
	MA0025	Oropharyngeal lesion swab	21.05	Illumina	97.22			OP890383
	MA0026	Lesion swab	18.73	Illumina	97.3			OP890384
	MA0027	Lesion swab	15.03	Illumina	98.55			OP890385
	MA0028	Lesion swab	19.01	Illumina	96.67			OP890386
	MA0029	Lesion swab	17.09	Illumina	97.2			OP890387
	MA002a	Lesion swab	31.2	Illumina	77.72			not submitted
	MA002b	Lesion swab	22.44	Illumina	97.56			not submitted
	MA002c	Oropharyngeal lesion swab	22.67	Illumina	98.11			not submitted
	MA002d	Oropharyngeal swab	22.26	Illumina	98.25			OP890360
	MA0030	Lesion swab	17.35	Illumina	97.55			OP890388
	MA0031	Lesion swab	16.68	Illumina	97.61			OP890389
	MA0032	Lesion swab	22.07	Illumina	95.94			OP890390
	MA0033	Lesion swab	18.57	Illumina	97.87			OP890391
	MA0034	Lesion swab	16.77	Illumina	98.27			OP890392
	MA0035	Lesion swab	17.96	Illumina	96.94			OP890393
	MA0036	Lesion swab	21.43	Illumina	96.14			OP890394
	MA0037	Lesion swab	18.11	Illumina	97.92			OP890395
	MA0038	Lesion swab	16.03	Illumina	98.22			OP890396
	MA0039	Lesion swab	18.04	Illumina	97.95			OP890397
	MA003a	Oropharyngeal swab	28.47	Illumina	65.61			not submitted
	MA003b	Lesion swab	27.71	Illumina	90.47			not submitted
	MA003c	Lesion swab	15.18	Illumina	98.83			OP890361
	MA003d	Lesion swab	16.02	Illumina	98.44			not submitted
	MA003e	Lesion swab	34.63	Illumina	40.16			not submitted
	MA0040	Lesion swab	17.88	Illumina	98.46			OP890398
	MA0041	Oropharyngeal lesion swab	23.15	Illumina	95.53			OP890399
	MA0042	Lesion swab	22.23	Illumina	97.42			OP890400
	MA0043	Lesion swab	16	Illumina	98.63			OP890401
	MA0044	Lesion swab	18.07	Illumina	98.64			OP890402
	MA0045	Lesion swab	21.6	Illumina	97.99			OP890403
	MA0046	Lesion swab	26.08	Illumina	96.57			OP890404
	MA0047	Lesion swab	16.33	Illumina	98.49			OP890405
	MA0048	Lesion swab	17.32	Illumina	98.71			OP890406
	MA0049	Lesion swab	15.64	Illumina	98.52			OP890407
	MA004a	Lesion swab	21.72	Illumina	97.51			not submitted
	MA004b	Lesion swab	20.16	Illumina	97.95			not submitted
	MA004c	Lesion swab	15.71	Illumina	98.65			OP890362
	MA0050	Lesion swab	17.18	Illumina	98.7			OP890408
	MA0051	Lesion swab	18.58	Illumina	98.64			OP890409
	MA0052	Lesion swab	18.5	Illumina	98.62			OP890410
	MA0053	Oropharyngeal swab	17.62	Illumina	96.69			OP890411
	MA0054	Lesion swab	17.62	Illumina	98.66			OP890412
	MA0055	Lesion swab	20.11	Illumina	97.9			OP890413
	MA0056	Lesion swab	17.41	Illumina	98.76			OP890414
	MA0057	Lesion swab	17.18	Illumina	98.77			OP890415
	MA0058	Lesion swab	19.12	Illumina	98.63			OP890416
	MA0059	Lesion swab	20.3	Illumina	97.96			OP890417
	MA005a	Lesion swab	16.73	Illumina	98.65			OP890363
	MA005b	Lesion swab	17.58	Illumina	98.65			not submitted
	MA0060	Lesion swab	20.27	Illumina	97.77			OP890418
	MA0061	Lesion swab	18.37	Illumina	98.63			OP890419
	MA0062	Lesion swab	17.79	Illumina	97.62			OP890420
	MA0063	Lesion swab	25.04	Illumina	95.67			OP890421
	MA0064	Lesion swab	21.27	Illumina	98.02			OP890422
	MA0065	Lesion swab	17.25	Illumina	98.2			OP890423
	MA0066	Lesion swab	18.05	Illumina	98.38			OP890424
	MA0067	Lesion swab	23.04	Illumina	97.65			OP890425
	MA0068	Lesion swab	21.51	Illumina	97.94			OP890426
	MA0069	Lesion swab	23	Illumina	97.07			OP890427
	MA006a	Oropharyngeal swab	17.03	Illumina	98.28			OP890364
	MA006b	Lesion swab	32.29	Illumina	71.25			not submitted
	MA0070	Lesion swab	36.3	Illumina	2.8			not submitted
	MA0071	Lesion swab	19.03	Illumina	97.51			OP890428
	MA0072	Lesion swab	17.02	Illumina	97.42			OP890429
	MA0074	Lesion swab	21.17	Illumina	96.9			OP890430
	MA0075	Lesion swab	16.17	Illumina	97.4			OP890431
	MA0076	Lesion swab	18.04	Illumina	97.7			OP890432
	MA0077	Lesion swab	16.08	Illumina	98.2			OP890433
	MA0078	Lesion swab	18.22	Illumina	96.74			OP890434
	MA0079	Lesion swab	33.76	Illumina	16.83			not submitted
	MA007a	Lesion swab	18.18	Illumina	98.63			OP890365
	MA0080	Lesion swab	19.86	Illumina	97.04			OP890435
	MA0081	Lesion swab	26.47	Illumina	89.18			OP890436
	MA0082	Lesion swab	16.74	Illumina	97.98			OP890437
	MA0083	Lesion swab	18.04	Illumina	97.4			OP890438
	MA0084	Lesion swab	17.06	Illumina	96.96			OP890439
	MA0085	Lesion swab	18.1	Illumina	97.25			OP890440
	MA0086	Lesion swab	21.98	Illumina	96.68			OP890441
	MA0087	Lesion swab	26.81	Illumina	84.75			OP890442
	MA0088	Lesion swab	15.85	Illumina	98.3			OP890443
	MA0089	Lesion swab	18.51	Illumina	97.66			OP890444
	MA008a	Lesion swab	18.14	Illumina	97.91			not submitted
	MA008b	Lesion swab	18.41	Illumina	98.42			OP890366
	MA008c	Oropharyngeal swab	29.81	Illumina	94.56			not submitted
	MA0090	Lesion swab	18.27	Illumina	97.76			OP890445
	MA0091	Lesion swab	21.11	Illumina	97.13			OP890446
	MA0092	Lesion swab	18.36	Illumina	97.3			OP890447
	MA0093	Lesion swab	17.58	Illumina	97.32			OP890448
	MA0094	Lesion swab	19.12	Illumina	95.04			OP890449
	MA0095	Lesion swab	23.58	Illumina	89.83			OP890450
	MA0096	Lesion swab	15.63	Illumina	98.47			OP890451
	MA0097	Lesion swab	20.12	Illumina	96.32			OP890452
	MA0098	Lesion swab	18.23	Illumina	92.48			OP890453
	MA0099	Lesion swab	22.28	Illumina	96.51			OP890454
	MA0100	Lesion swab	21.61	Illumina	93.79			OP890455
	MA0101	Lesion swab	20.58	Illumina	96.05			OP890456
	MA0102	Lesion swab	17.67	Illumina	97.02			OP890457
	MA0103	Lesion swab	20.32	Illumina	90.43			OP890458
	MA0104	Lesion swab	19.4	Illumina	96.33			OP890459
	MA0105	Lesion swab	24.32	Illumina	94.72			OP890460
	MA0106	Lesion swab	19.11	Illumina	96.85			OP890461
	MA0107	Lesion swab	19.52	Illumina	96.69			OP890462
	MA0108	Lesion swab	26.07	Illumina	84.37			OP890463
	MA0109	Lesion swab	17.61	Illumina	97.37			OP890464
	MA0110	Lesion swab	18	Illumina	97.56			OP890465
	MA0111	Lesion swab	21.77	Illumina	93.58			OP890466
	MA0112	Lesion swab	32.79	Illumina	0			not submitted
	MA0113	Lesion swab	18.33	Illumina	96.55			OP890467
	MA0119	Lesion swab	26.63	Illumina	78.61			OP890472
	MA0123	Lesion swab	21.02	Illumina	93.48			OP890476
	MA0129	Lesion swab	24.05	Illumina	96.82			OP890482
	MA0134	Lesion swab	37.74	Illumina	0			not submitted
MDH	MN-MDH-00001	Swab	19.54	Illumina	95.08			OP597775
	MN-MDH-00002	Swab	22.64	Illumina	93.97			OP597776
	MN-MDH-00003	Swab	18.04	Illumina	94.93			OP597777
	MN-MDH-00004	Swab	21.78	Illumina	97.8			OP597778
	MN-MDH-00005	Swab	27.44	Illumina	90.91			OP597779
	MN-MDH-00006	Swab	17.46	Illumina	97.35			OP597780
	MN-MDH-00007	Swab	21.37	Illumina	96.68			OP597781
	MN-MDH-00008	Swab	23.34	Illumina	86.9			OP597782
	MN-MDH-00009	Swab	21.46	Illumina	94.66			OP597783
	MN-MDH-00010	Swab	23.09	Illumina	94.8			OP597784
	MN-MDH-00011	Swab	24.07	Illumina	95.34			OP597785
	MN-MDH-00012	Swab	21.24	Illumina	96.38			OP597786
	MN-MDH-00013	Swab	22.73	Illumina	96.58			OP597787
	MN-MDH-00014	Swab	16.04	Illumina	95.42			OP597788
	MN-MDH-00015	Swab	18.14	Illumina	96.48			OP597789
	MN-MDH-00016	Swab	23.84	Illumina	87.54			OP597790
	MN-MDH-00017	Swab	18.61	Illumina	94.57			OP597791
	MN-MDH-00018	Swab	18.1	Illumina	94.78			OP597792
	MN-MDH-00019	Swab	21.97	Illumina	94.92			OP597793
	MN-MDH-00020	Swab	19.55	Illumina	92.95			OP597794
	MN-MDH-00021	Swab	20.27	Illumina	93.99			OP597795
	MN-MDH-00022	Swab	22.55	Illumina	95.85			OP597796
	MN-MDH-00023	Swab	17.05	Illumina	95.36			OP597797
	MN-MDH-00024	Swab	19.12	Illumina	93.31			OP597798
	MN-MDH-00025	Swab	21.56	Illumina	90.52			OP597799
NHS	LMO-004	Swab	21.4	Illumina	89.74	PRJNA877257	SAMN30693953	OP390186	EPI_ISL_14887952
	LMO-005	Swab	20.7	Illumina	85.73	PRJNA877257	SAMN30693954	OP390187	EPI_ISL_14887953
	LMO-006	Swab	21.4	Illumina	68.78	PRJNA877257
	LMO-007	Swab	26.1	Illumina	81.7	PRJNA877257	SAMN30693955	OP390188	EPI_ISL_14887955
	LMO-008	Swab	25.6	Illumina	57.24	PRJNA877257
	LMO-010	Swab	14.5	Illumina	96.79	PRJNA877257	SAMN30693956	OP390189	EPI_ISL_14887954
	LMO-011	Swab	31	Illumina	0	PRJNA877257
	LMO-012	Swab	25.1	Illumina	83.33	PRJNA877257	SAMN30693957	OP390190	EPI_ISL_14887956
	LMO-013	Swab	33.24	Illumina	0	PRJNA877257
	LMO-020	Swab	19.45	Illumina	94.09	PRJNA877257
	LMO-021	Swab	20.08	Illumina	90.29	PRJNA877257
	LMO-022	Swab	17.25	Illumina	91	PRJNA877257	SAMN30693958	OP390191	EPI_ISL_14887957
	LMO-023	Swab	17.55	Illumina	90.39	PRJNA877257	SAMN30693959	OP390192	EPI_ISL_14887958
	LMO-024	Swab	19.21	Illumina	93.35	PRJNA877257	SAMN30693960	OP390193	EPI_ISL_14887959
	LMO-026	Swab	20.5	Illumina	94.18	PRJNA877257	SAMN30693961	OP390194	EPI_ISL_14887960
	LMO-029	Swab	21.63	Illumina	90.35	PRJNA877257	SAMN30693962	OP390195	EPI_ISL_14887961
	LMO-030	Swab	35.43	Illumina	0.3	PRJNA877257
	LMO-031	Swab	22.93	Illumina	89.15	PRJNA877257	SAMN30693963	OP390196	EPI_ISL_14887962
	LMO-032	Swab	19.53	Illumina	91.31	PRJNA877257	SAMN30693964	OP390197	EPI_ISL_14887963
	LMO-033	Swab	20.71	Illumina	94.2	PRJNA877257	SAMN30693965	OP390198	EPI_ISL_14887964
	LMO-034	Swab	21.18	Illumina	92.86	PRJNA877257	SAMN30693966	OP390199	EPI_ISL_14887964
	LMO-035	Swab	30.11	Illumina	14.53	PRJNA877257
	LMO-036	Swab	20.36	Illumina	92.29	PRJNA877257	SAMN30693967	OP390200	EPI_ISL_14887966
	LMO-037	Swab	16.3	Illumina	95.39	PRJNA877257
	LMO-038	Swab	16.35	Illumina	96.33	PRJNA877257	SAMN30693968	OP390201	EPI_ISL_14887967
	LMO-039	Swab	18.86	Illumina	94.17	PRJNA877257
	LMO-040	Swab	24.38	Illumina	89.44	PRJNA877257	SAMN30693969	OP390202	EPI_ISL_14887968
	LMO-041	Swab	25.07	Illumina	82.32	PRJNA877257
	LMO-042	Swab	27.49	Illumina	67.38	PRJNA877257	SAMN30693970	OP390203	EPI_ISL_14887969
	LMO-043	Swab	16.52	Illumina	92.99	PRJNA877257	SAMN30693971	OP390204	EPI_ISL_14887970
	LMO-044	Swab	17.29	Illumina	90.34	PRJNA877257
	LMO-045	Swab	17.1	Illumina	93.29	PRJNA877257
	LMO-046	Swab	19.99	Illumina	91.14	PRJNA877257	SAMN30693972	OP390205	EPI_ISL_14887971
	LMO-047	Swab	20.64	Illumina	89.91	PRJNA877257	SAMN30693973	OP390206	EPI_ISL_14887972
	LMO-004	Swab	21.4	ONT	97.61	PRJNA877257	SAMN30693953	OP390207	EPI_ISL_14887973
	LMO-005	Swab	20.7	ONT	91.63	PRJNA877257	SAMN30693954	OP390208	EPI_ISL_14887974
	LMO-006	Swab	21.4	ONT	94.68	PRJNA877257
	LMO-007	Swab	26.1	ONT	60.02	PRJNA877257
	LMO-008	Swab	25.6	ONT	79.29	PRJNA877257
	LMO-010	Swab	14.5	ONT	34.2	PRJNA877257	SAMN30693956	OP390209	EPI_ISL_14887975
	LMO-011	Swab	31	ONT	98.7	PRJNA877257
	LMO-012	Swab	25.1	ONT	0	PRJNA877257
	LMO-013	Swab	33.24	ONT	72.34	PRJNA877257
	LMO-020	Swab	19.45	ONT	0	PRJNA877257
	LMO-021	Swab	20.08	ONT	97.02	PRJNA877257
	LMO-022	Swab	17.25	ONT	97.61	PRJNA877257	SAMN30693958	OP390210	EPI_ISL_14887976
	LMO-023	Swab	17.55	ONT	97.82	PRJNA877257	SAMN30693959	OP390211	EPI_ISL_14887977
	LMO-024	Swab	19.21	ONT	98.36	PRJNA877257	SAMN30693960	OP390212	EPI_ISL_14887978
	LMO-026	Swab	20.5	ONT	97.26	PRJNA877257	SAMN30693961	OP390213	EPI_ISL_14887979
	LMO-029	Swab	21.63	ONT	95.11	PRJNA877257	SAMN30693962	OP390214	EPI_ISL_14887980
	LMO-030	Swab	35.43	ONT	0	PRJNA877257
	LMO-031	Swab	22.93	ONT	95.76	PRJNA877257	SAMN30693963	OP390215	EPI_ISL_14887981
	LMO-032	Swab	19.53	ONT	97.61	PRJNA877257	SAMN30693964	OP390216	EPI_ISL_14887982
	LMO-033	Swab	20.71	ONT	98.36	PRJNA877257	SAMN30693965	OP390217	EPI_ISL_14887964
	LMO-034	Swab	21.18	ONT	97.98	PRJNA877257	SAMN30693966	OP390218	EPI_ISL_14887984
	LMO-035	Swab	30.11	ONT	6.64	PRJNA877257
	LMO-036	Swab	20.36	ONT	96.44	PRJNA877257	SAMN30693967	OP390219	EPI_ISL_14887985
	LMO-037	Swab	16.3	ONT	98.36	PRJNA877257
	LMO-038	Swab	16.35	ONT	98.36	PRJNA877257	SAMN30693968	OP390220	EPI_ISL_14887986
	LMO-039	Swab	18.86	ONT	98.36	PRJNA877257
	LMO-040	Swab	24.38	ONT	95.84	PRJNA877257	SAMN30693969	OP390221	EPI_ISL_14887987
	LMO-041	Swab	25.07	ONT	78.45	PRJNA877257
	LMO-042	Swab	27.49	ONT	67.78	PRJNA877257
	LMO-043	Swab	16.52	ONT	98.37	PRJNA877257	SAMN30693971	OP390222	EPI_ISL_14887988
	LMO-044	Swab	17.29	ONT	97.61	PRJNA877257
	LMO-045	Swab	17.1	ONT	97.99	PRJNA877257
	LMO-046	Swab	19.99	ONT	97.63	PRJNA877257	SAMN30693972	OP390223	EPI_ISL_14887989
	LMO-047	Swab	20.64	ONT	97.26	PRJNA877257	SAMN30693973	OP390224	EPI_ISL_14887972
RIDH	RI-RISHL-MPX078708	Dry vesicle swab	17.99	Illumina	98.95	PRJNA868697	SRX17115417		EPI_ISL_14441870
	RI-RISHL-MPX078709	Dry vesicle swab	22.07	Illumina	98.85	PRJNA868697	SRX17115418		EPI_ISL_14441871
	RI-RISHL-MPX080312	Dry vesicle swab	17.9	Illumina	98.99	PRJNA868697	SRX17115427		EPI_ISL_14441872
	RI-RISHL-MPX080313	Dry vesicle swab	21.11	Illumina	98.98	PRJNA868697	SRX17115428		EPI_ISL_14441873
	RI-RISHL-MPX080735	Dry vesicle swab	25.74	Illumina	98.48	PRJNA868697	SRX17115429		EPI_ISL_14441874
	RI-RISHL-MPX080736	Dry vesicle swab	26.03	Illumina	97.8	PRJNA868697	SRX17115430		EPI_ISL_14441875
	RI-RISHL-MPX081452	Dry vesicle swab	34.11	Illumina	10	PRJNA868697	not submitted		not submitted
	RI-RISHL-MPX081453	Dry vesicle swab	18.39	Illumina	99.07	PRJNA868697	SRX17115431		EPI_ISL_14441876
	RI-RISHL-MPX081454	Dry vesicle swab	19.73	Illumina	99.06	PRJNA868697	SRX17115432		EPI_ISL_14441877
	RI-RISHL-MPX082142	Dry vesicle swab	31.56	Illumina	46.28	PRJNA868697	not submitted		not submitted
	RI-RISHL-MPX082143	Dry vesicle swab	23.31	Illumina	98.2	PRJNA868697	SRX17115433		EPI_ISL_14441878
	RI-RISHL-MPX082596	Dry vesicle swab	19.74	Illumina	99.03	PRJNA868697	SRX17115434		EPI_ISL_14441879
	RI-RISHL-MPX082597	Dry vesicle swab	23.01	Illumina	98.48	PRJNA868697	SRX17115419		EPI_ISL_14441880
	RI-RISHL-MPX082808	Dry vesicle swab	21.88	Illumina	98.91	PRJNA868697	SRX17115420		EPI_ISL_14441881
	RI-RISHL-MPX082809	Dry vesicle swab	19.07	Illumina	98.98	PRJNA868697	SRX17115421		EPI_ISL_14441882
	RI-RISHL-MPX083244	Dry vesicle swab	21.3	Illumina	98.63	PRJNA868697	SRX17115422		EPI_ISL_14441883
	RI-RISHL-MPX083245	Dry vesicle swab	24.71	Illumina	98.12	PRJNA868697	SRX17115423		EPI_ISL_14441884
	RI-RISHL-MPX083728	Dry vesicle swab	29.32	Illumina	97.72	PRJNA868697	SRX17115424		EPI_ISL_14441885
	RI-RISHL-MPX083730	Dry vesicle swab	24.36	Illumina	97.84	PRJNA868697	SRX17115425		EPI_ISL_14441886
	RI-RISHL-MPX083741	Dry vesicle swab	21.16	Illumina	98.53	PRJNA868697	SRX17115426		EPI_ISL_14441887
	RI-RISHL-MPX083745	Dry vesicle swab	30.52	Illumina	97	PRJNA868697	SRX17117117		EPI_ISL_14438678
	RI-RISHL-MPX083775	Dry vesicle swab	26.35	Illumina	97.69	PRJNA868697	SRX17117118		EPI_ISL_14438679
	RI-RISHL-MPX083778	Dry vesicle swab	31	Illumina	91.52	PRJNA868697	SRX17117129		EPI_ISL_14438680
	RI-RISHL-MPX083779	Dry vesicle swab	25.59	Illumina	95.91	PRJNA868697	SRX17117131		EPI_ISL_14438681
	RI-RISHL-MPX084087	Dry vesicle swab	25.56	Illumina	98.02	PRJNA868697	SRX17117132		EPI_ISL_14438682
	RI-RISHL-MPX084088	Dry vesicle swab	23.47	Illumina	98.45	PRJNA868697	SRX17117133		EPI_ISL_14438683
	RI-RISHL-MPX084456	Dry vesicle swab	29.2	Illumina	97.27	PRJNA868697	SRX17117134		EPI_ISL_14438684
	RI-RISHL-MPX084457	Dry vesicle swab	28.31	Illumina	97.75	PRJNA868697	SRX17117135		EPI_ISL_14438685
	RI-RISHL-MPX084537	Dry vesicle swab	36.4	Illumina	2.97	PRJNA868697	not submitted		not submitted
	RI-RISHL-MPX084542	Dry vesicle swab	21.28	Illumina	98.81	PRJNA868697	SRX17117136		EPI_ISL_14438686
	RI-RISHL-MPX084621	Dry vesicle swab	18.81	Illumina	98.94	PRJNA868697	SRX17117137		EPI_ISL_14438687
	RI-RISHL-MPX084624	Dry vesicle swab	20.2	Illumina	98.6	PRJNA868697	SRX17117119		EPI_ISL_14438688
	RI-RISHL-MPX084904	Dry vesicle swab	21.13	Illumina	98.29	PRJNA868697	SRX17117120		EPI_ISL_14438689
	RI-RISHL-MPX084905	Dry vesicle swab	21.52	Illumina	97.78	PRJNA868697	SRX17117121		EPI_ISL_14438690
	RI-RISHL-MPX084924	Dry vesicle swab	28.06	Illumina	96.36	PRJNA868697	SRX17117122		EPI_ISL_14438691
	RI-RISHL-MPX084925	Dry vesicle swab	33.78	Illumina	18.92	PRJNA868697	not submitted		not submitted
	RI-RISHL-MPX085433	Dry vesicle swab	27.13	Illumina	97.78	PRJNA868697	SRX17117123		EPI_ISL_14438692
	RI-RISHL-MPX085434	Dry vesicle swab	19.66	Illumina	98.84	PRJNA868697	SRX17117124		EPI_ISL_14438693
	RI-RISHL-MPX085437	Dry vesicle swab	32.36	Illumina	89.23	PRJNA868697	SRX17117125		EPI_ISL_14438694
	RI-RISHL-MPX085438	Dry vesicle swab	34.88	Illumina	45.5	PRJNA868697	SRX17117126		EPI_ISL_14438695
	RI-RISHL-MPX085440	Dry vesicle swab	21.82	Illumina	98.76	PRJNA868697	SRX17117127		EPI_ISL_14438696
	RI-RISHL-MPX085441	Dry vesicle swab	24.19	Illumina	98.44	PRJNA868697	SRX17117128		EPI_ISL_14438697
	RI-RISHL-MPX085657	Dry vesicle swab	23.23	Illumina	98.63	PRJNA868697	SRX17117130		EPI_ISL_14438698
	RI-RISHL-MPX069000	Dry vesicle swab	17.02	Illumina	99.07	PRJNA868697	SRX17216074		EPI_ISL_14583298
	RI-RISHL-MPX090040	Dry vesicle swab	29.22	Illumina	98.52	PRJNA868697	SRX17216077		EPI_ISL_14583309
	RI-RISHL-MPX086776	Dry vesicle swab	28.01	Illumina	97.54	PRJNA868697	SRX17216082		EPI_ISL_14583304
	RI-RISHL-MPX086520	Dry vesicle swab	21.65	Illumina	98.39	PRJNA868697	SRX17216081		EPI_ISL_14583303
	RI-RISHL-MPX087352	Dry vesicle swab	17.31	Illumina	98.89	PRJNA868697	SRX17216083		EPI_ISL_14583305
	RI-RISHL-MPX086141	Dry vesicle swab	24.31	Illumina	98.63	PRJNA868697	SRX17216079		EPI_ISL_14583301
	RI-RISHL-MPX088863	Dry vesicle swab	18.75	Illumina	95.64	PRJNA868697	SRX17216084		EPI_ISL_14583306
	RI-RISHL-MPX085885	Dry vesicle swab	22.43	Illumina	99.07	PRJNA868697	SRX17216078		EPI_ISL_14583300
	RI-RISHL-MPX069001	Dry vesicle swab	17.88	Illumina	98.97	PRJNA868697	SRX17216075		EPI_ISL_14583299
	RI-RISHL-MPX089494	Dry vesicle swab	17.06	Illumina	95.96	PRJNA868697	SRX17216076		EPI_ISL_14583308
	RI-RISHL-MPX090042	Dry vesicle swab	33.31	Illumina	99.07	PRJNA868697	not submitted		not submitted
	RI-RISHL-MPX089492	Dry vesicle swab	25.92	Illumina	96.47	PRJNA868697	SRX17216085		EPI_ISL_14583307
	RI-RISHL-MPX086519	Dry vesicle swab	22.84	Illumina	19.36	PRJNA868697	SRX17216080		EPI_ISL_14583302
